# Accuracy of rapid point-of-care antigen-based diagnostics for SARS-CoV-2: an updated systematic review and meta-analysis with meta regression analyzing influencing factors

**DOI:** 10.1101/2022.02.11.22270831

**Authors:** Lukas E. Brümmer, Stephan Katzenschlager, Sean McGrath, Stephani Schmitz, Mary Gaeddert, Christian Erdmann, Marc Bota, Maurizio Grilli, Jan Larmann, Markus A. Weigand, Nira R. Pollock, Aurélien Macé, Berra Erkosar, Sergio Carmona, Jilian A. Sacks, Stefano Ongarello, Claudia M. Denkinger

**Affiliations:** Division of Infectious Disease and Tropical Medicine, Center for Infectious Diseases, Heidelberg University Hospital, Heidelberg, Germany; Department of Anesthesiology, Heidelberg University Hospital, Heidelberg, Germany; Department of Biostatistics, Harvard T.H. Chan School of Public Health, Boston, Massachusetts, United States of America; Department of Developmental Biology, Erasmus Medical Center, Rotterdam, Netherlands; FH Muenster University of Applied Sciences, Muenster, Germany; Agaplesion Bethesda Hospital, Hamburg, Germany; Library, University Medical Center Mannheim, Mannheim, Germany; Department of Laboratory Medicine, Boston Children’s Hospital, Boston, Massachusetts, United States of America; FIND, Geneva, Switzerland; German Center for Infection Research (DZIF), partner site Heidelberg University Hospital, Heidelberg, Germany

**Keywords:** SARS-CoV-2, Antigen Test, PCR, meta-analysis, meta-regression

## Abstract

**Background:** Comprehensive information about the accuracy of antigen rapid diagnostic tests (Ag-RDTs) for SARS-CoV-2 is essential to guide public health decision makers in choosing the best tests and testing policies. In August 2021, we published a systematic review and meta-analysis about the accuracy of Ag-RDTs. We now update this work and analyze the factors influencing test sensitivity in further detail.

**Methods and findings:** We registered the review on PROSPERO (registration number: CRD42020225140). We systematically searched multiple databases (PubMed, Web of Science Core Collection, medRvix, bioRvix, and FIND) for publications evaluating the accuracy of Ag-RDTs for SARS-CoV-2 until August 31, 2021. Descriptive analyses of all studies were performed, and when more than 4 studies were available, a random-effects meta-analysis was used to estimate pooled sensitivity and specificity with reverse transcription polymerase chain reaction (RT-PCR) testing as a reference. To evaluate factors influencing test sensitivity, we performed 3 different analyses using multivariate mixed-effects meta-regression models. We included 194 studies with 221,878 Ag-RDTs performed. Overall, the pooled estimates of Ag-RDT sensitivity and specificity were 72.0% (95% confidence interval [CI] 69.8 to 74.2) and 98.9% (95% CI 98.6 to 99.1), respectively. When manufacturer instructions were followed, sensitivity increased to 76.4% (95%CI 73.8 to 78.8). Sensitivity was markedly better on samples with lower RT-PCR cycle threshold (Ct) values (sensitivity of 97.9% [95% CI 96.9 to 98.9] and 90.6% [95% CI 88.3 to 93.0] for Ct-values <20 and <25, compared to 54.4% [95% CI 47.3 to 61.5] and 18.7% [95% CI 13.9 to 23.4] for Ct-values ≥25 and ≥30) and was estimated to increase by 2.9 percentage points (95% CI 1.7 to 4.0) for every unit decrease in mean Ct-value when adjusting for testing procedure and patients’ symptom status. Concordantly, we found the mean Ct-value to be lower for true positive (22.2 [95% CI 21.5 to 22.8]) compared to false negative (30.4 [95% CI 29.7 to 31.1]) results. Testing in the first week from symptom onset resulted in substantially higher sensitivity (81.9% [95% CI 77.7 to 85.5]) compared to testing after 1 week (51.8%, 95% CI 41.5 to 61.9). Similarly, sensitivity was higher in symptomatic (76.2% [95% CI 73.3 to 78.9]) compared to asymptomatic (56.8% [95% CI 50.9 to 62.4]) persons. However, both effects were mainly driven by the Ct-value of the sample. With regards to sample type, highest sensitivity was found for nasopharyngeal (NP) and combined NP/oropharyngeal samples (70.8% [95% CI 68.3 to 73.2]), as well as in anterior nasal/mid-turbinate samples (77.3% [95% CI 73.0 to 81.0]).

**Conclusion:** Ag-RDTs detect most of the individuals infected with SARS-CoV-2, and almost all when high viral loads are present (>90%). With viral load, as estimated by Ct-value, being the most influential factor on their sensitivity, they are especially useful to detect persons with high viral load who are most likely to transmit the virus. To further quantify the effects of other factors influencing test sensitivity, standardization of clinical accuracy studies and access to patient level Ct-values and duration of symptoms are needed.
