## Supplementary material for "Accuracy of rapid point-of-care antigen-based diagnostics for SARS-CoV-2: an updated systematic review and meta-analysis with meta regression analyzing influencing factors": S1 Table

### Sheet: Parameters
S1 Table. List of parameters extracted from studies.
Clinical study data			Subgroup analysis by symptom status and duration			Subgroup analysis by ct-value			Subgroup analysis by age			Subgroup analysis by viral load
General	Test assessed		General	Author		General	Author		General	Author			Author
	Head to Head?			Test assessed			Test assessed			Test assessed		General	Test assessed
	Peer reviewed?			Study location			Study location			Study location			Study location
	Type of study		Accuracy - asymptomatic	Number of Participants		Accuracy - Ct Value	Number of Participants		Accuracy - children (<18 years)	Number of Participants		Accuracy - viral load >5 log10 copies/ml	Number of Participants
	Retro/Prosp?			True positives			Ct value			True positives			True positives
	Study location			False positives			ct_label			False positives			False positives
	Type of location			True negatives			True positives			True negatives			True negatives
	Study Population			False negatives			False positives			False negatives			False negatives
	Screening criteria			Sensitivity			True negatives			Sensitivity			Sensitivity
	Age (Median)			Lower 95 CI sensitivity			False negatives			Lower 95 CI sensitivity			Lower 95 CI sensitivity
	Age (mean)			Upper 95 CI sensitivity			Sensitivity			Upper 95 CI sensitivity			Upper 95 CI sensitivity
	Age (lower Range)			Specificity			Lower 95 CI sensitivity			Specificity			Specificity
	Age (upper Range)			Lower 95 CI specificity			Upper 95 CI sensitivity			Lower 95 CI specificity			Lower 95 CI specificity
	Age (IQR 1)			Upper 95 CI specificity			Specificity			Upper 95 CI specificity			Upper 95 CI specificity
	Age (IQR 3)			Viral load median			Lower 95 CI specificity			Comment			Comment
	Age (STDev)			Viral load mean			Upper 95 CI specificity		Accuracy - adults (> or = 18 years)	Number of Participants		Accuracy - viral load inclduing >6 log10 copies/ml	Number of Participants
	Gender (Number of Female)			CT value (median)						True positives			True positives
	Reference Standard			CT value (mean)						False positives			False positives
	Type of RT-PCR		Accuracy - symptomatic	Number of Participants						True negatives			True negatives
	Type of RT-PCR_notes			True positives						False negatives			False negatives
	Type of sample (AG)			False positives						Sensitivity			Sensitivity
	sample_adjusted			True negatives						Lower 95 CI sensitivity			Lower 95 CI sensitivity
	Type of sample (PCR)			False negatives						Upper 95 CI sensitivity			Upper 95 CI sensitivity
	Testing procedure			Sensitivity						Specificity			Specificity
	Transport medium			Lower 95 CI sensitivity						Lower 95 CI specificity			Lower 95 CI specificity
	Sample condition			Upper 95 CI sensitivity						Upper 95 CI specificity			Upper 95 CI specificity
Clinical data	Population size			Specificity									Comment
	# of asymptomatic			Lower 95 CI specificity								Accuracy - viral load including >7 log copies/ml	Number of Participants
	# of symptomatic			Upper 95 CI specificity									True positives
	# of hospitalized			Viral load median									False positives
	# of children (<18 years)			Viral load mean									True negatives
	# of adults (> or = 18 years)			CT value (median)									False negatives
	CT value (median)			CT value (mean)									Sensitivity
	CT value (mean)		Accuracy - Duration of Symptoms <= 7 days	Number of Participants									Lower 95 CI sensitivity
	CT value (lower range)			True positives									Upper 95 CI sensitivity
	CT value (upper range)			False positives									Specificity
	CT value (IQR 1)			True negatives									Lower 95 CI specificity
	CT value (IQR 3)			False negatives									Upper 95 CI specificity
	CT Value (STDev)			Sensitivity									Comment
	Viral load (median)			Lower 95 CI sensitivity
	Viral load (mean)			Upper 95 CI sensitivity
	Viral load (lower Range)			Specificity
	Viral load (upper Range)			Lower 95 CI specificity
	Viral load (IQR 1)			Upper 95 CI specificity
	Viral load (IQR 3)		Accuracy - Duration of Symptoms > 7 days	Number of Participants
	Viral load (STDev)			True positives
	Duration of symptoms (median)			False positives
	Duration of symptoms (mean)			True negatives
	Duration of symptoms (lower range)			False negatives
	Duration of symptoms (upper range)			Sensitivity
	Duration of symptoms (IQR 1)			Lower 95 CI sensitivity
	Duration of symptoms (IQR 3)			Upper 95 CI sensitivity
	Duration of symptoms (STDev)			Specificity
Accuracy	True positives			Lower 95 CI specificity
	False positives			Upper 95 CI specificity
	True negatives
	False negatives
	Sensitivity
	Lower 95 CI sensitivity
	Upper 95 CI sensitivity
	Specificity
	Lower 95 CI specificity
	Upper 95 CI specificity
	Comment
Analytical	LOD by Ct value
	LOD by viral load
	viral load UNIT
	test-specific values (eg COI for Standard F)
	Comment
