## Supplementary material for "Accuracy of rapid point-of-care antigen-based diagnostics for SARS-CoV-2: an updated systematic review and meta-analysis with meta regression analyzing influencing factors": S3 Table

### Sheet: Tests analyzed descriptively
S3 Table
Manufacturer, Ag-RDT	Number of data sets	Sensitivity range	Specifcity range	Study description
AAZ, COVID-VIRO (LFA)	3	61.6% to 96.9%	1	- Two studies were performed on symptomatic persons with fresh samples, whereas one used frozen samples. The study reporting 96.9% sensitivity included only nasal samples
Abbott, Panbio (nasal sampling, LFA)	1	86.4%	99.2%	- The study was performed as per manufacturer's instructions on fresh AN/MT samples in only symptomatic patients
Access Bio, CareStart COVID-19 Antigen Test (LFA)	1	57.7%	98.3%	- The study was performed in symptomatic and asymptomatic adults and children with AN samples
ACON, Flowflex SARS-CoV-2 Antigen FIA (LFA)	3	77.7% to 100%	97.3% to 100%	- The study reporting 100% sensitivity was performed on only 25 persons
ACON, Flowflex SARS-CoV-2 Antigen FIA (LFA; requires reader)	1	88.3%	1	- The study was conducted with frozen NP samples from symptomatic and asymptomatic persons
AFIAS, COVID-19 Ag test (LFA; requires reader)	1	37.5%	1	- Used not IFU-conforming samples
AMEDA Labordiagnostik, AMP Rapid Test SARS-CoV-2 Ag (LFA)	2	69.2% to 85.7%	99.7% to 100%	- Both studies were conducted on fresh NP/NOP samples
Assure Tech, Ecotest COVID-19 Antigen Rapid Test (LFA)	2	75.7% to 76.2%	96.7% to 97.3%	- Fresh NP samples from symptomatic and high risk contacts adults
Assut, SARS-CoV-2 Antigen Detection Kit (LFA)	1	71.4%	1	- All samples were fresh NP sampels from symptomatic and asymptomatic patients
Becton, Dickinson and Company, BD Antigen Test (LFA)	1	48.9%	99.9%	- The study was performed on fresh AN/MT samples, however, it was not clear wether the test performance was IFU-conforming
Beijing Savant Biotechnology, SARS-CoV-2 detection kit (LFA)	1	16.7%	1	- The study was performed on frozen, diluted samples with a mean Ct-value of 22.5
Bionote, NowCheck (nasopharyngeal, LFA)	4	55.6% to 89.9%	97.3% to 100%	- Two of the studies were IFU-conform, whereas IFU-conformity for the study reporting 55.6% sensitivity was unclear
Bionote, NowCheck (nasal, LFA)	1	89.9%	98.6%	- The study was performed as per manufacturer's instructions on fresh AN/MT samples in only symptomatic patients
Bioperfectus Technologies, Novel Corona Virus Ag Rapid Test (LFA)	1	0.8	1	- Small sample size with only 21 persons with IFU-conforming test performance on fresh NP samples
Bio-Rad, Coronavirus Ag Rapid Test Cassette (LFA)	1	0.6	1	- Case-control study with stored NP samples
Biosynex, COVID-19 Antigen detection test (LFA)	3	59.9% to 89.7%	46.2% to 100%	- The study reporting 46.2% specificity was performed on stored/frozen samples in a case-control study design
Biotical Health, SARS-CoV-2 Ag Card (LFA)	1	66.7%	98.9%	- The study reports a median Ct value of 22.3 in symptomatic and asymptomatic patients
Boditech Medical, iChroma COVID-19 Ag Test (LFA; requires reader)	1	73.2%	1	- Evaluation with fresh NP samples on symptomatic and asymptomatic patients including high risk contacts, median Ct value was 22.7
CerTest Biotec, SARS-CoV-2 one step test card (LFA)	3	53.5% to 62.5%	97.5% to 100%	- The study with 62.5% was conducted on fresh samples, the other studies were performed with frozen samples. All studies were performed as head-to-head studies.
Denka, Quick Navi (LFA)	3	72.5% to 87.5%	1	- All studies were conducted on fresh samples, but for the one reporting 72.5% IFU-conformity was unclear
Dräger, Antigen Test SARS-CoV-2 (LFA)	1	88.6%	99.7%	- All samples were anterior nasal samples, all IFU conform on fresh samples. B.1.1.7. variant shows good sensitivity
ECO Diagnostica, COVID-19 Ag (LFA)	1	69.1%	98.8%	- Study used fresh NP samples from symptomatic children and adults
Edinburgh Genetics, ActivXpress+ COVID-19 Antigen Complete Testing Kit (LFA)	1	61.1%	1	- All samples were fresh NP sampels from symptomatic patients
Fujirebio, ESPLINE SARS-CoV-2 (LFA)	4	8.1% to 80.7%	1	- The data set reporting 8.1% sensitivity used saliva samples (not IFU-conforming) and the majority of samples showed a Ct-value > 25, i.e., a low viral load
GenBody, COVID-19 Ag test (LFA)	2	90% to 94%	98% to 100%	- Studies were performed on NP samples, while one study was performed on stored samples, the other was done on fresh samples from symptomatic persons
Green Cross Medical Sciences Corp., Genedia W COVID-19 Ag (LFA)	2	54.3% to 72.2%	98.1% to 99%	- Both studies were performed on fresh NP samples from symptomatic adults
Gold Standard Diagnostics (manufactured by Edinburgh Genetics), NovaGen SARS-CoV-2 Ag Rapid Test (LFA)	1	59.3%	85.7%	- The study used stored samples with unknown symptom status, as this is a case-control study
Guangzhou Wondfo Biotech, 2019-nCoV Antigen Test (LFA)	1	85.7%	1	- The study was performed as per manufacturer's instructions on fresh NP samples from symptomatic persons, high risk contacts and persons screened independent of symptoms
Healgen, Rapid COVID-19 Ag Test (LFA)	2	77.1% to 88%	96.7% to 100%	- Both studies conducted a head to head evaluation and reported a comparably median Ct value of 22.3 and 23.6, i.e. a comparably high viral load, in symptomatic and asymptomatic patients
Hotgen, Novel Coronavirus 2019-nCoV Antigen Test Colloidal Gold (LFA)	1	88.7%	1	- This study used nasal samples from symptomatic persons or high risk contacts with a median Ct-value of 20.4
Humasis, COVID-19 Ag Test (LFA)	1	85.7%	N/A	- Retrospective study with no sample type mentioned and a comparably small sample size (21)
JOYSBIO Biotechnology, COVID-19 Antigen Rapid Test Kit (LFA)	2	57.8% to 70.5%	98.5% to 99.1%	- The datasets used NP and AN samples, respectively; both were performed by IFU on symptompatic people or high risk contacts
Lab Care Diagnostics, PathoCatch/ACCUCARE SARS-CoV-2 Antigen Test (LFA)	1	34.5%	99.8%	- All samples were fresh NP samples from asymptomatic adults
Lepu Medical Technology, SARS-CoV-2 Antigen Rapid Test Kit (LFA)	1	45.5%	89.2%	- The study was conducted on asymptomatic patients at a testing site using stored NP samples
Liming Bio Products, StrongStep SARS-CoV-2 Antigen Rapid Test (LFA)	1	0	0.9	- Frozen NP samples with a mean Ct value of 22.5 were used in this retrospective study - Authors stopped further testing after 29 samples due to poor performance
Lituo Biotechnology, COVID-19 antigen detection kit colloidal gold (LFA)	1	89.5%	99.6%	- Study used fresh NP samples from symptomatic patients
Microprofit Biotech, Fluorecare SARS-CoV-2 Spike Protein Test (LFA; requires reader)	2	57.5% to 91.7%	1	- The study reporting 91.7% sensitivity was performed with 12 RT-PCR positive persons on fresh NP samples
Mizuho Medy, Quick Chaser Auto SARS-CoV-2 Antigen Kit (LFA; requires reader)	2	74.7% to 87.5%	99.8%	- Both studies used fresh NP samples, but only one study also assessed RT-PCR negative samples
Mologic, COVID-19 Rapid Antigen Test (LFA)	1	90.7%	1	- Stud uesd AN samples with a very low median Ct value of 20.3, i.e., a comparably very high median viral load
NanoEntek, FREND COVID-19 Ag (LFA; requires reader)	2	93.3%	1	- Retrospective study with no sample type mentioned and prospective study on fresh NP samples
NDFOS, ND COVID-19 Ag Test (LFA)	1	70.1%	56.1%	- Study was performed on fresh NP samples from symptomatic persons or high risk contacts
NG Biotech, NG-test SARS-CoV-2 Ag (LFA)	1	32.7%	98.5%	- The study included only symptomatic patients, but used frozen samples
Open-Acess SARS-CoV-2 Antigen-Detecting LFA (LFA)	2	69.4% to 83.3%	96.6% to 97.4%	- The two studies were a head-to-head study comparing different RT-PCR samples was conducted. Higher sensitivity was achieved when comparing with nasal PCR samples.
Orient Gene, Coronavirus Ag Rapid Test (LFA)	3	50% to 82.8%	74.4% to 100%	- The study reporting a specificity of 74.4% was conducted on stored samples diluted with PBS and UTM
Phase Scientific International, INDICAID COVID-19 Rapid Antigen Test (LFA)	3	82.7% to 85.3%	94.9% to 99.9%	- Studies were performed by the same study team on fresh nasal samples; two out of three studies assessed only symptomatic persons, while the third also included asymptomatic persons
Precision Biosensor, Exdia COVID-19 Ag (LFA; requires reader)	1	48.3%	99.5%	- Study used not IFU-conforming samples, but from symptomatic patients with 5-7 days since symptom onset.
Premier Medical Corporation, Sure Status COVID-19 Antigen Card Test (LFA)	2	78.5% to 91%	97.1% to 99.8%	- Both studies were performed on fresh NP samples from symptomatic and asymptomatic persons, additionally the study reporting 91% sensitivity also used nasal samples
PRIMA Lab, COVID-19 Antigen Rapid Test (LFA)	1	0.66	N/A	- The study was performed not IFU-conforming on banked samples from an unknown sample type
R-Biopharm, RIDA QUICK SARS-CoV-2 Antigen (LFA)	3	39.2% to 77.6%	96.2% to 100%	- Two data sets originate from the same study and none of the studies was conducted as per IFU - The data set reporting 39.2% included only asymptomatic persons with Ct-values between 22.1 and 36.4
Romed Holland, SARS-CoV-2 Antigen Schnelltest Kassette (LFA)	2	72.5% to 73.3%	99.8% to 100%	- Both studies were performed on frozen samples from symptomatic persons
Salofa Oy, Sienna COVID-19 Antigen Rapid Test Cassette (LFA)	1	0.9	1	- The study was conducted with frozen NP samples
Sekisui Medical, Rapid Testa (LFA)	2	71.6% to 78.4%	97.6% to 99.2%	- Both studies were performed on fresh NP samples from symptomatic and asymptomatic persons
Shenzhen Bioeasy Biotechnology, 2019-nCov Antigen Rapid Test Kit (LFA; requires reader)	4	66.7% to 93.9%	85.6% to 100%	- The data set reporting 85.6% specificity was conducted IFU-conforming - The data sets reporting highest sensitivity were drawn from just symptomatic patients, for the others symptomatic patients made up more than two thirds of the study population
Spring Healthcare, SARS-Cov-2 Antigen Rapid Test (LFA)	1	0.77	0.98	- The study used stored nasal samples in a case-control study design
Stark, Portable Cov-2 Antigen Lab (LFA)	1	1	96.2%	- The study was performed on asymptomatic people on fresh saliva samples
Sugentech, SGTi-flex COVID-19 Ag (LFA)	1	52.6%	96.4%	- The study used fresh NP samples from symptomatic patients
SureScreen Diagnostics, COVID-19 Rapid Antigen Fluorescent (LFA; requires reader)	2	60.3% to 69.0%	0.98	- Both datasets originate from the same study and were conducted not IFU-conforming on stored samples
V-Chek, SARS-COV-2 RAPID AG TEST (LFA)	1	61.8%	1	- The study used fresh NP samples but symptom status was unknown
VivaCheck Biotech, VivaDiag SARS-CoV-2 Ag Rapid Test (LFA)	1	41.8%	0.96	- The study was performed on symptomatic people and high risk contacts at a testing site with fresh NP samples
Vstrip COVID-19 Antigen Rapid Test, Panion & BF Biotech Inc (LFA)	1	83.3%	98.2%	- sample condition, symptom status and testing procedure was unclear, but NP samples were used.
Xiamen Biotime Biotechnology, SARS-CoV-2 Antigen Rapid Qualitative Test (LFA)	1	44.4%	1	- The study used saliva samples from screening asymptomatic adults and children
Zhuhai Encode Medical Engineering, SARS-CoV-2 Antigen Rapid Test (LFA)	2	74% to 74.4%	1	- Both sensitivity and specificity values result from the same study, performing the test not as per the manufacturer's instructions on stored samples
