## Supplementary material for "Accuracy of rapid point-of-care antigen-based diagnostics for SARS-CoV-2: an updated systematic review and meta-analysis with meta regression analyzing influencing factors": S4 Table

### Sheet: Test specific IFU analysis
S4 Table
Manufacturer, Ag-RDT	IFU-conforming	Data sets	Sample Size	Pooled estimate of sensitivity (95% CI)	Pooled estimate of specificity (95% CI)
Abbott, BinaxNOW (LFA)	yes	9	12448	69.2% (53.1-81.7)	99.7% (98.9-99.9)
Abbott, Panbio (nasopharyngeal sampling, LFA)	yes	23	17972	74.0% (67.7-79.5)	99.6% (99.3-99.8)
LumiraDx, COVID-19 SARS-CoV-2 Antigen Test (ELISA; requires reader)	yes	6	3289	87.2% (83.9-89.9)	96.5% (92.6-98.4)
Quidel, Sofia SARS Antigen FIA (LFA; requires reader)	yes	6	5849	76.4% (68.1-83.0)	99.1% (98.0-99.6)
RapiGEN, Biocredit Covid-19 Ag (LFA)	yes	4	1934	67.1% (50.4-80.4)	99.3% (97.6-99.8)
SD Biosensor, Standard F (LFA; requires reader)	yes	4	4618	69.1% (62.0-75.4)	97.1% (96.5-97.6)
SD Biosensor/Roche, Standard Q (nasopharyngeal sampling, LFA)	yes	23	15475	74.2% (68.0-79.6)	99.2% (98.7-99.5)
SD Biosensor/Roche, Standard Q (nasal sampling, LFA)	yes	7	1364	84.3% (79.7-88)	99.0% (98.0-99.4)
Manufacturer, Ag-RDT	IFU-conforming	Data sets	Sample Size	Pooled estimate of sensitivity	Pooled estimate of specificity
Becton, Dickinson and Company, BD Veritor (LFA; requires reader)	no	5	4059	70.1% (49.1-85.0)	99.5% (98.9-99.7)
Coris BioConcept, COVID-19 Ag Respi-Strip (LFA)	no	6	1832	51.1% (37.8-64.2)	99.3% (98.5-99.7)
